# SARS-CoV-2 infects blood monocytes to activate NLRP3 and AIM2 inflammasomes, pyroptosis and cytokine release

**DOI:** 10.1101/2021.03.06.21252796

**Authors:** Caroline Junqueira, Ângela Crespo, Shahin Ranjbar, Jacob Ingber, Blair Parry, Sagi Ravid, Luna B. de Lacerda, Mercedes Lewandrowski, Sarah Clark, Felicia Ho, Setu M. Vora, Valerie Leger, Caroline Beakes, Justin Margolin, Nicole Russell, Lee Gehrke, Upasana Das Adhikari, Lauren Henderson, Erin Janssen, Douglas Kwon, Chris Sander, Jonathan Abraham, Michael Filbin, Marcia B. Goldberg, Hao Wu, Gautam Mehta, Steven Bell, Anne E. Goldfeld, Judy Lieberman

## Abstract

SARS-CoV-2 causes acute respiratory distress that can progress to multiorgan failure and death in some patients. Although severe COVID-19 disease is linked to exuberant inflammation, how SARS-CoV-2 triggers inflammation is not understood. Monocytes are sentinel blood cells that sense invasive infection to form inflammasomes that activate caspase-1 and gasdermin D (GSDMD) pores, leading to inflammatory death (pyroptosis) and processing and release of IL-1 family cytokines, potent inflammatory mediators. Here we show that ~10% of blood monocytes in COVID-19 patients are dying and infected with SARS-CoV-2. Monocyte infection, which depends on antiviral antibodies, activates NLRP3 and AIM2 inflammasomes, caspase-1 and GSDMD cleavage and relocalization. Signs of pyroptosis (IL-1 family cytokines, LDH) in the plasma correlate with development of severe disease. Moreover, expression quantitative trait loci (eQTLs) linked to higher *GSDMD* expression increase the risk of severe COVID-19 disease (odds ratio, 1.3, p<0.005). These findings taken together suggest that antibody-mediated SARS-CoV-2 infection of monocytes triggers inflammation that contributes to severe COVID-19 disease pathogenesis.

**One sentence summary:** Antibody-mediated SARS-CoV-2 infection of monocytes activates inflammation and cytokine release.

---

In a small subset of mostly elderly patients or patients with comorbidities, SARS-CoV-2 causes severe COVID-19 disease marked by acute respiratory distress that can progress to multiorgan failure and death (*1*). Severe disease is linked to an overly exuberant inflammatory response, including elevated serum pro-inflammatory cytokines, C-reactive protein, and lactate dehydrogenase (LDH) (*2–6*). Increased chronic inflammation is associated with aging (“inflammaging”) and the comorbidities linked to severe COVID-19 disease (*7*). Myeloid cells (monocytes, macrophages, dendritic cells) are sentinels that sound the innate immune alarm by sensing invasive infection and danger to activate inflammasomes (*8*). They are usually the most important source of inflammatory cytokines during inflammation, and their activation is required to process and release IL-1 family cytokines, arguably the most potent inflammatory mediators in the body (*9*). However other pathways, including NF-κB activation by Toll-like receptors or the TNF receptor superfamily and TH17 lymphocyte cytokines, can also cause severe inflammation.

Because inflammasome activation in myeloid cells is a major mediator of inflammation (*2, 10*), we examined blood of SARS-CoV-2-infected donors for signs of inflammasome activation. When inflammasomes sense danger or infection, they recruit the ASC adaptor and assemble into large supramolecular complexes that recruit and activate the inflammatory caspase-1, which in turn processes interleukin (IL)-1 family pro-cytokines and the pore-forming protein GSDMD that damages the cell membrane, leading to cell death and inflammatory cytokine release (*8*). Cell membrane rupture during pyroptosis releases large proteins such as the tetramer LDH (144 kDa), a pathognomonic feature of pyroptosis (*8*).

But what activates inflammasomes in COVID-19 patient monocytes? Since inflammasomes sense invasive infection, one possibility is that they might be infected. However, monocytes are generally thought not to express ACE-2, the viral receptor for entry. Indeed, we found that healthy donor (HD) monocytes do not express ACE-2 even when they are activated. However, ACE-2 may be dimly expressed on COVID-19 patient monocytes and a recent paper suggests that tissue macrophages might be infectable (*11*). Indeed, we found that about 10% of freshly isolated monocytes from COVID-19 patients were infected and replicating the virus and the infected cells had activated inflammasomes. Thus, monocyte infection activates inflammasomes. However, HD monocytes were not susceptible to SARS-CoV-2, but infection was significantly increased after monocytes were activated and the virus was preincubated with SARS-CoV-2 monoclonal antibodies or patient plasma, but not with antibody-depleted plasma. suggesting that inflammation and antibodies present in infected patients increase monocyte susceptibility.
