## Supplementary table 4 for "SARS-CoV-2 infects blood monocytes to activate NLRP3 and AIM2 inflammasomes, pyroptosis and cytokine release"

### Sheet: Sheet1
	Reagent or Resource	Source	Identifier (clone, Cat. #)
	Antibodies
	Flow Cytometry			Dilution
	Mouse anti-human PerCP-Cy5.5 CD4	BioLegend	Clone SK3; Cat. # 344608	1:200
	Mouse anti-human PE-Cy7 CD14	BioLegend	Clone HCD14; Cat. # 325618	1:200
	Mouse anti-human APC CD16	BD Biosciences	Clone B73.1; Cat. # 561304	1:200
	Mouse anti-human PE-CF594 CD16	BD Biosciences	Clone 3G8; Cat. # 562320	1:200
	Mouse anti-human AlexaFluorTM 488 CD19	BioLegend	Clone SJ25C1; Cat. # 363038	1:200
	Mouse anti-human APC-Cy7 CD19	BioLegend	Clone SJ25C1; Cat. # 363010	1:200
	Mouse anti-human Brilliant VioletTM 650 CD19	BioLegend	Clone HIB19; Cat. # 302237	1:100
	Mouse anti-human APC-Cy7 CD8	BioLegend	Clone SK1; Cat. # 344714	1:200
	Mouse anti-human Brilliant VioletTM 421 CD3	BioLegend	Clone UCHT1; Cat. # 300434	1:200
	Mouse anti-human APC-Cy7 CD3	BioLegend	Clone UCHT1; Cat. # 300426	1:200
	Mouse anti-human APC-Cy7 CD56	BioLegend	Clone HCD56; Cat. # 318332	1:100
	Mouse anti-human Brilliant UltraVioletTM 737 CD56	BD Biosciences	Clone NCAM16.2; Cat. # 349105	1:200
	Mouse anti-human AlexaFluorTM 488 HLA-DR	BioLegend	Clone G46-6; Cat.# 307620	1:200
	Mouse anti-human Brilliant UltraVioletTM 395 HLA-DR	BD Biosciences	Clone G46-6; Cat. # 564040	1:200
	Mouse anti-human PerCP-Cy5.5 CD123	BD Biosciences	Clone 7G3; Cat. # 558714	1:100
	Mouse anti-human Brilliant VioletTM 421 CD11c	BD Biosciences	Clone B-LY6; Cat. # 562561	1:200
	Mouse anti-human purified CD32	StemCell Technologies	Clone IV.3; Cat. # 60012	1:100
	Goat anti-human/mouse/rat/hamster purified ACE2	R&D Systems	Cat # AF933	1:100
	Normal Goat IgG Control	R&D Systems	Cat # AB108C	1:100
	Mouse anti-human APC CD147	BioLegend	Clone HIM6; Cat # 306214	1:100
	Imaging Flow Cytometry, Immunofluorescence and Western blot
	Mouse anti-dsRNA	SCICONS	Clone J2; Cat. # 1001020	1:500
	Rabbit purified anti-SARS-CoV-2 Nucleocapsid	GeneTex	Polyclonal; Cat. # GTX135357	1:500
	Mouse anti-human purified ASC	Sigma	Clone 2EI-7; Cat. # 04-147	1:200
	Rabbit anti-human purified ASC	Santa Cruz	Polyclonal; Cat. # sc-22514-R	1:200
	Goat anti-human purified NLRP3	Abcam	Cat #ab4207	1:200
	Mouse anti-human purified AIM2	Abcam	Clone 3C4G11; Cat. # ab204995	1:200
	Rabbit anti-human purified MEFV	Proteintech	Polyclonal; Cat. # 24280-1-AP	1:200
	Mouse anti-human GSDMD antibody	Lieberman lab	Hybridoma (ref 55)	1:200
	Rabbit anti-human GSDMD C-terminal	Abcam	Cat. # ab210070	1:1000
	Rabbit anti-human COX-IV	Cell Signaling	Clone 3E11; Cat. # 4850S	1:1000
	Mouse anti-𝛃-actin	DSHB	Cat. # JLA-20	1:1000
	Donkey anti-Rabbit IgG (H+L) Highly Cross-Adsorbed Secondary Antibody, Alexa Fluor 488	ThermoFisher	Polyclonal; Cat. # A-21206	1:1000
	Donkey anti-Rabbit IgG (H+L) Highly Cross-Adsorbed Secondary Antibody, Alexa Fluor 647	ThermoFisher	Polyclonal; Cat. # A-31573	1:1000
	Donkey anti-Mouse IgG (H+L) Highly Cross-Adsorbed Secondary Antibody, Alexa Fluor 647	ThermoFisher	Polyclonal; Cat. # A-31571	1:1000
	Donkey anti-Mouse IgG (H+L) Highly Cross-Adsorbed Secondary Antibody, Alexa Fluor 488	ThermoFisher	Polyclonal; Cat. # A-21202	1:1000
	Donkey anti-Goat IgG (H+L) Cross-Adsorbed Secondary Antibody, Alexa Fluor 546	ThermoFisher	Polyclonal; Cat. # A-11056	1:1000
	Donkey anti-Goat IgG (H+L) Cross-Adsorbed Secondary Antibody, Alexa Fluor 488	ThermoFisher	Polyclonal; Cat. # A-11055	1:1000
	Amersham ECL Mouse IgG, HRP-linked whole Ab (from sheep)	Cytiva Life sciences	Cat.# NA931-1ML	1:5000
	Amersham ECL Rabbit IgG, HRP-linked whole Ab (from donkey)	Cytiva Life sciences	Cat. # NA934-1ML	1:5000
	Functional Assays
	Human IgG1	Johnatan Abraham, Harvard Medical School	Clone mAb114	10 µg/ml
	Human anti-SARS-CoV-2 Spike protein, neutralizing	Johnatan Abraham, Harvard Medical School	Clone C1A-B12	10 µg/ml
	Human anti-SARS-CoV-2 Spike protein, non-neutralizing	Johnatan Abraham, Harvard Medical School	Clone C1A-H12	10 µg/ml
	Reagents, Peptides and recombinant proteins
	RPMI 1640	Corning	Cat. # 15-040-CV
	PBS	Gibco	Cat. # 14190250
	Fetal Calf Serum	X&Y Cell Culture	Cat. # FBS-500-HI
	Human AB Serum	Gemini Bio-Products	Cat. # 100-512
	Streptomycin sulfate salt	Sigma	Cat. # S9137-100G
	Penicillin G potassium salt	Sigma	Cat. # P7794-100MU
	4% Paraformaldehyde in PBS	Santa Cruz	Cat. # 30525-89-4
	Ficoll® Paque Plus	GE Healthcare	Cat. # GE17-1440-02
	Red Blood Cell Lysing Buffer Hybri-Max	Sigma	Cat. # R7757-100ML
	Triton-X 100	Sigma	Cat. # X100-500ML
	Rho Inhibitor I	Cytoskeleton	Cat. # CT03
	LPS	Sigma	Cat. # L6529-1MG
	Nigericin	Sigma	Cat. # N7143-5MG
	Nigericin	Invivogen	Cat. # tlrl-nig-5
	DAPI	Thermo Scientific	Cat. # 62248	1:1000
	Airvol ® 205 Polyvinyl alcohol	Air Products and Chemicals	N/A
	Chloroform	Fisher Scientific	Cat. # BP1145-1
	2-Propanol	Fisher Scientific	Cat. # A451-1
	Ethanol	Koptec	Cat. # V1016
	Nuclease-Free water	Invitrogen	Cat. # AM9932
	Critical Commercial Assays
	Annexin V PE	ThermoFisher	Cat. # A35111	1:200
	Annexin V PE	BD Biosciences	Cat. # 560930	1:100
	Annexin V Buffer 10x	BD Biosciences	Cat. # 556454
	Zombie Yellow Fixable Viability Dye	BioLegend	Cat. # 423104	1:200
	CD14 MicroBeads, human	Miltenyi Biotec	Cat. # 130-050-201
	FAM FLICA™ Caspase-1 Kit	BioRad	Cat. # ICT097
	Human Gasdermin D ELISA Kit	MyBiosource	Cat. # MBS2031915
	LEGEND MAX SARS-CoV-2 Spike RBD human IgG ELISA Kit	BioLegend	Cat. # 447707
	CytoTox 96® Non-Radioactive Cytotoxicity Assay	Promega	Cat. # G1780
	Human Magnetic Luminex ® Assays, Premixed Multiplex	R&D Systems	Cat. # LXSAHM-22
	EDTA tubes for blood collection	BD Life Sciences	Cat. #366643
	Trizol	ThermoFisher	Cat. # 15596026
	TURBO DNA-free™ Kit	ThermoFisher	Cat. # AM1907
	High Capacity cDNA Reverse Transcription Kit	Applied Biosystems	Cat. #4368813
	Sso FastTM EvaGreen® Supermix	BioRad	Cat. #1725204
	Protein A/G agarose resin	ThermoFisher	Cat. # 20423
	Control agarose resin	ThermoFisher	Cat. #26150
	Primers		Sequences
	ACE2 primers	Integrated DNA Technologies	Forward: 5' ATACTGTGACCCCGCATCTC 3'; Reverse: 5' CTGATTTTCCAAGCCTCAGC 3'
	β-actin (ACTB) primers	Integrated DNA Technologies	Forward: 5' AAGGCCAACCGCGAGAAGAT 3'; Reverse: 5'ACAGCCTGGATAGCAACGTACA 3'
	CD147 (BSG) primers	Integrated DNA Technologies	Forward: 5' CAGAGTGAAGGCTGTGAAGTCG 3'; Reverse: 5' TGCGAGGAACTCACGAAGAAC 3'
