## Supplementary table 3 for "SARS-CoV-2 infects blood monocytes to activate NLRP3 and AIM2 inflammasomes, pyroptosis and cytokine release"

### Sheet: Sheet1
					COVID-19 hospitalisation vs population (6406 cases; 902088 controls)				Severe COVID-19 vs population (4933 cases; 1398672 controls)				Severe COVID-19 vs non-hospitalised COVID-19 (269 cases; 688 controls)
Gene	ENSEMBL ID		MR Method	n eQTLs	Odds Ratio	Lower 95% CI	Upper 95% CI	P	Odds Ratio	Lower 95% CI	Upper 95% CI	P	Odds Ratio	Lower 95% CI	Upper 95% CI	P
GSDMD	ENSG00000104518		IVW	3	1.12489	0.979218	1.29224	0.0962722	1.29577	1.08133	1.55274	0.00499818	1.19672	0.585261	2.44699	0.622658
NLRC4	ENSG00000091106		IVW	4	1.13629	0.895329	1.44211	0.293374	1.47776	1.10332	1.97929	0.00880537	2.68947	0.780484	9.26764	0.117031
NLRP3	ENSG00000162711		IVW	8	1.01959	0.927318	1.12103	0.688583	1.14357	1.01545	1.28786	0.0269072	1.29087	0.764594	2.17939	0.339326
IL1R2	ENSG00000115590		IVW	8	1.04375	0.926021	1.17645	0.483133	1.13285	0.998716	1.28499	0.0523767	0.993004	0.521522	1.89073	0.982953
IL1R1	ENSG00000115594		IVW	3	1.14519	0.963599	1.36099	0.123794	1.14468	0.932852	1.40461	0.195581	1.23722	0.427527	3.58039	0.694586
NLRP1	ENSG00000091592		IVW	5	1.0419	0.938622	1.15655	0.440884	1.09577	0.934001	1.28555	0.261778	1.02466	0.540537	1.94238	0.940485
CASP8	ENSG00000064012		IVW	4	0.982262	0.834219	1.15658	0.829977	0.896337	0.713593	1.12588	0.346823	0.791618	0.292773	2.14042	0.64519
GSDMA	ENSG00000167914		IVW	2	1.0309	0.812298	1.30832	0.802393	0.886921	0.669597	1.17478	0.402726	0.970505	0.240582	3.915	0.966442
ZBP1	ENSG00000124256		IVW	2	1.04068	0.835097	1.29688	0.722502	1.10755	0.842711	1.45562	0.463782	1.2951	0.444311	3.77502	0.635674
CASP4	ENSG00000196954		IVW	5	0.897478	0.591883	1.36086	0.61055	0.917037	0.617991	1.36079	0.667121	1.38386	0.20477	9.35224	0.738947
AIM2	ENSG00000163568		IVW	8	0.771601	0.611642	0.973392	0.0287042	0.919762	0.608596	1.39002	0.691384	1.22264	0.337473	4.42954	0.759559
RIPK3	ENSG00000129465		Wald ratio	1	1.29143	0.895735	1.86192	0.170652	1.07766	0.705575	1.64596	0.729254	1.59104	0.202855	12.4789	0.658548
CASP1	ENSG00000137752		IVW	2	1.0197	0.897909	1.15802	0.763675	1.02486	0.887401	1.18361	0.738245	1.3359	0.639644	2.79001	0.440851
GZMA	ENSG00000145649		IVW	5	1.02075	0.767178	1.35813	0.887918	0.941051	0.64875	1.36505	0.748843	1.13018	0.247275	5.16549	0.874586
CXCL10	ENSG00000169245		Wald ratio	1	1.00135	0.820578	1.22194	0.989427	1.03833	0.793259	1.35911	0.784212	1.15347	0.390629	3.406	0.796066
NAIP	ENSG00000249437		IVW	2	0.86523	0.328347	2.27997	0.769653	0.806484	0.114786	5.66635	0.828819	0.661037	0.0560406	7.79736	0.742324
APIP	ENSG00000149089		IVW	2	0.997482	0.899159	1.10656	0.962022	0.989688	0.870396	1.12533	0.874314	1.27292	0.724558	2.23629	0.401279
GSDME	ENSG00000105928		IVW	5	0.951855	0.83645	1.08318	0.454296	1.00513	0.821855	1.22928	0.960256	1.92708	1.14688	3.23805	0.0132278
Footnotes:	Findings with p < 0.05 highlighted in bold; MR = Mendelian randomization; eQTL = expression quantitative trait loci; CI = confidence interval; P = p-value; IVW = inverse variance weighted.
	eQTLs selected from eQTLGen consortium (https://www.eqtlgen.org/) and results from genome-wide association studies of COVID-19 downloaded from the COVID-19 Host Genetics Initiative (https://www.covid19hg.org/)
