## Supplementary table 2 for "SARS-CoV-2 infects blood monocytes to activate NLRP3 and AIM2 inflammasomes, pyroptosis and cytokine release"

### Sheet: Supp table 2
Age cat	BMI cat	HEART	LUNG	KIDNEY	DIABETES	HTN	IMMUNO	Resp_Symp	Fever_Sympt	GI_Symp	D0_draw	D3_draw	D7_draw	Acuity 0	Acuity 3	Acuity 7	Acuity 28	Acuity max	abs_neut_0_cat	abs_lymph_0_cat	abs_mono_0_cat	creat_0_cat	crp_0_cat	ddimer_0_cat	ldh_0_cat	Trop_72h	abs_neut_3_cat	abs_lymph_3_cat	abs_mono_3_cat	creat_3_cat	crp_3_cat	ddimer_3_cat	ldh_3_cat	abs_neut_7_cat	abs_lymph_7_cat	abs_mono_7_cat	creat_7_cat	crp_7_cat	ddimer_7_cat	ldh_7_cat
3	3	0	0	0	1	1	0	1	1	1	1	1	1	3	3	3	5	3	3	5	3	2	4	3	3	0	3	5	2	1	5	3		3	5	3	1	4	4	3
3	4	1	0	0	1	0	1	1	0	1	1	1	1	3	3	3	5	3	3	1	3	2	3	2	1	0	3	2	3	2	3	3	2	3	2	3	1	3	4	2
1	5	0	0	0	0	0	0	1	0	1	1	0	0	5	5	5	5	5	2	3	1	1	1	1	3	0
2	2	0	0	0	0	0	0	1	1	1	1	1	1	2	2	2	5	2	3	3	2	2	4	2	3	0	5	2	2	1		4	3	4	2	3	1		4	3
1	5	0	0	0	1	0	0	1	1	1	1	0	0	5	5	5	5	5	2	3	1	1				0
4	2	1	0	0	1	1	0	1	0	0	1	1	1	3	3	3	5	3	2	2	2	2	2	3	4	0	2	2	1	3	3	3	4	2	2	2	2	3	3	4
4	4	0	0	1	1	0	0	1	1	1	1	1	1	2	2	2	1	1	3	1	3	5	4	3	4	0	3	2	2	5	4	4	4				5	5	3	4
1	2	0	0	0	0	0	1	1	1	1	1	0	0	5	5	5	5	5	2	4	4	1	2	2	2	0
4	1	0	0	0	0	0	0	1	1	1	1	1	1	2	2	2	2	2	3	1	2	2	5	3	3	1	3	2	3	4	5	3	4	3	1	4	3	4	4	3
4	2	0	0	0	1	1	0	1	1	0	1	0	1	2	2	2	1	1	4	1	2	2	5	3	2	0	5	4	1	4	4	4	4	1	1	1	3	5	4
2	2	0	0	0	0	0	0	1	1	1	1	0	0	3	5	5	5	3	2	4	3	2	2	1	2	0
1	5	0	0	0	0	0	0	1	1	0	1	0	0	5	5	5	5	5	2	4	2	2				0
4	2	0	0	0	1	1	0	1	0	0	1	1	1	2	2	2	2	2	4	4	3	2	5	5	4	0	4	2	3	2	4		2	5	5	5	2	5	5	3
3	3	0	0	0	1	0	0	1	1	0	1	1	0	2	2	1	1	1	3	2	2	1	4	2	4	0	3	3	3	2	5	3	4
2	4	0	0	0	1	0	0	1	0	0	1	1	1	2	2	4	5	2	3	4	2	1	4	4	4	0	3	5	4	1				4	5	5		3	5	2
2	1	0	0	0	0	0	0	1	1	1	1	1	1	3	3	3	5	3	3	3	2	2	3	2	3	0	2	3	2	2	3	2	3	2	4	3	2	1	2	3
5	3	0	0	0	0	1	0	1	0	1	1	1	1	4	2	2	1	1	2	1	1	1	3	2	2	0	3	1	1	3	5	3	5	3	2	2	2	5	3	4
2	2	0	0	0	1	0	0	1	1	0	1	1	1	2	2	2	1	1	3	2	3	1	4	2	4	0	3	3	4	1	5	4	5				1	4	3	5
3	4	0	0	0	1	1	0	1	0	1	1	1	0	3	3	5	5	3	2	1	2	4	3	2	4	0	2	1	1	2	4	2	4
3	5	0	0	0	1	0	0	1	1	0	1	0	0	5	5	5	5	5	3	5	3	1	2	1	1	0
4	3	0	1	0	0	1	0	1	1	1	1	1	0	4	3	5	5	3	3	2	5	2	2	1	2	0	3	2	1	2	1	1	1
5	3	0	0	0	0	1	0	0	0	1	1	1	1	3	3	3	5	3	3	3	4	3	4	3	2	0	3	3	3	1	3	3	1	3	3	3	1	4	4
2	5	0	0	0	0	0	0	1	1	0	1	0	0	5	5	5	5	5								0
5	3	1	0	1	1	1	0	1	1	0	1	1	1	2	2	2	2	2	3	2	2	3	4	2	3	0	3	2	2	2	5	3		3	2	3	2	5	3
5	2	1	1	1	0	1	0	1	1	0	1	1	1	2	2	2	1	1	3	1		1	5	2	4	1	3	2		1	4	3		3	1	2	2	4	4	2
2	2	0	0	0	0	0	0	1	1	0	1	1	1	2	2	2	2	2	4	3	1	1	4	3	5	0	3	3	5	4	5	3	5	4	2	5	4	4	4	3
3	2	0	0	0	1	1	0	1	1	1	1	0	1	5	5	2	2	2				2	3	2	2	0	3	3	2	2	4	3	5	4	4	4	5	5	3	4
2	3	0	0	0	0	1	0	1	1	1	1	0	0	5	5	5	5	5	2	3	2	2	2	1	1	0
4	2	0	0	0	1	1	0	1	1	0	1	1	1	2	2	4	5	2	2	3	1	1	2	4	3	0	2	3	2	1	3	4	3	3	4	2	1	3
3	3	0	0	0	0	1	0	1	1	1	1	0	0	5	5	5	5	5	2	2	1	1	2	3	3	0
5	1	0	1	0	1	0	0	1	1	0	1	0	0	5	5	5	5	4	2	4	4	2	2	2	1	0								2	3	3	2	4	2	3
2	4	0	0	0	0	0	0	1	1	0	1	1	1	3	3	3	5	3	3	3	3	2	5	2	4	0	4	3	3	2	5		4	3	3	5	2	2		3
2	4	0	0	0	0	0	0	1	1	1	1	1	1	2	2	2	2	2	3	3	3	1	4	2	5	0	3	2	2	2	4	2	5	4	3	5	1	3	2	3
5	2	1	1	0	0	1	0	0	0	1	1	1	0	3	4	5	5	3	2	4	3	2	1	3	1	0	2	2	4	2	1	1	1
5	3	0	0	0	1	1	0	1	0	0	1	1	0	2	2	1	1	1	3	1	1	2	4	3	4	0	3	2	1	2		4
2	3	0	0	0	0	0	0	1	1	0	1	1	1	3	4	4	5	3	2	3	2	2	3	2	2	0	2	2	1	2	4	2	2	2	4	3	2	1	2
1	1	0	1	0	0	0	0	1	1	0	1	1	0	3	4	5	5	3	3	3	1	1	1	1	1	0	3	5	3	1	1
5	2	0	1	1	1	0	0	1	1	1	1	1	1	2	2	1	1	1	4	2	5	4	2	2	2	0	3	2	4	4				4	1	5	4	4	3	1
2	5	0	1	0	0	0	0	1	1	0	1	0	0	5	5	5	5	5	2	4	2	2		2		0
3	4	0	1	1	1	1	0	1	0	0	1	1	1	2	2	2	2	2	2	1	1	4	4	2	3	0	4	2	3	5	5	4	5	4	1	5	5	5	5	4
3	1	0	0	0	1	0	0	1	1	0	1	1	0	3	3	5	5	3	4	2	1	2	5	2	3	0	3	2	2	2	4		3
4	4	0	0	0	1	1	0	1	1	0	1	1	1	2	2	2	1	1	3	1	2	1	4	3	5	0	3	2	2	1	4	3	3	3	2	4	1	5	2	2
4	2	0	0	0	0	0	0	1	1	0	1	1	1	2	2	2	1	1	4	2	3	2	5	3	4	0	4	3	5	3				3	3	5	3
3	2	0	0	0	1	1	0	1	1	1	1	1	1	2	2	2	2	2	3	1	1	1	5	3	5	0	3	1	1	2	5	3	2	3	2	5	4	4	4	3
2	4	0	0	0	1	0	0	1	1	0	1	1	1	2	2	2	2	2	3	3	2	1	4	1	2	0				3		3		3	2	3	3	4	3
2	3	0	0	0	1	1	0	1	1	1	1	0	0	5	5	5	5	5	3	1	2	2				0
2	5	0	0	0	0	0	0	1	1	1	1	1	0	3	4	5	5	3	2	2	3	2	2	2	2	0	2	3	3	2	2	2
4	5	0	0	0	0	0	0	1	0	0	1	0	0	1	1	1	1	1	5	2		4	3	5	5	0
3	1	0	0	0	0	0	0	1	1	1	1	0	0	3	5	5	5	3	2	3	1	1	1	1	2	0
2	3	0	0	0	0	0	0	1	0	0	1	1	0	2	4	5	5	2	2	4	2	1	1	1	5	1	3	3	3	1	4	2	2
2	1	1	0	0	0	0	0	1	0	1	1	1	1	2	2	2	5	2	3	4	3	2	1	5	2	1	3	3	1	1	4	3	5	3	2	4	1	3	4	3
5	4	0	0	1	1	1	0	1	0	1	1	0	0	2	1	1	1	1	4	2	3	4	4	4	5	1
3	1	0	0	0	1	0	0	1	1	1	1	1	1	2	2	2	2	2	3	3	3	2	5	3	5	0	4	2	3	4	4	5	5	5	2	5	4	5	5	5
4	3	0	0	0	1	1	0	1	1	0	1	1	1	2	2	2	5	2	3	2	3	2	5	4	4	0	3	2	2	1		4		4	2	4	1
1	5	0	0	0	0	0	0	1	1	1	1	0	0	5	5	5	5	5	2	2	4	1				0
4	2	0	1	0	0	0	0	1	0	0	1	1	1	2	2	2	2	2	3	1	2	2	5	5	5	1	3	1	1	3	3	5	5	4	1	1	3	2	5	5
4	3	1	1	0	0	1	0	1	0	0	1	1	1	2	2	2	1	1	3	2	3	3	5	4	4	0	2	4	5	3	4	3	3	3	3	2	1	4	2	2
3	3	0	0	0	1	0	1	1	1	0	1	1	1	2	2	2	2	2	4	2	5	2	4	3	2	0				1	4	3					1	5	4
3	2	0	0	0	0	0	0	1	0	1	1	1	1	2	5	2	2	2	3	1	3	2	4	2	5	1	3	3	2	1	5	2	4	2	3	2	3	5	3	3
3	3	0	0	0	0	0	0	1	1	0	1	1	1	3	3	3	5	3	3	3	3	2	5	4	5	0	3	3	3	2	4	4	4	2	5	2	2	1	5	5
